# Germline genetic risk converges through intercellular crosstalk in tumor microenvironment

**DOI:** 10.1101/2025.10.14.25337882

**Authors:** Xiaomeng Bai, Yang Liu, Shuai He, Chun-Ling Luo, Guo-Wang Lin, Dong-Mei Chi, Shuang-Yan Ye, Xiu-Zhi Wang, Yue-Feng Wen, You Zhou, Shu-Qiang Liu, Pan-Pan Wei, Xin-Yuan Guan, Hai-Qiang Mai, Soon Thye Lim, Jian-Jun Liu, Chiea Chuen Khor, Melvin Lee Kiang CHUA, Jin-Xin Bei, Yanni Zeng

## Abstract

Germline genetic variation contributes to nasopharyngeal carcinoma (NPC) risk, but how susceptibility genes act across tumor microenvironment (TME) and whether enriched cell types interact remain unclear. Here we integrated large-scale NPC genetic association data(N=9,447) with transcriptomic datasets of NPC tumors, including single-cell RNA-seq(N=31), bulk RNA-seq(N=180) and spatial transcriptomics(N=7). We found that common variant-derived risk was enriched in antigen-presenting cells, whereas rare variant-derived risk localized to epithelial and stromal populations. Strikingly, these genetically enriched cell types exhibited stronger intercellular interactions and closer spatial proximity than others, with the most prominent crosstalk observed between Langerhans dendritic cells(DC_C4_CD207, enriched for common variant risk) and HILPDA⁺ epithelial cells(EP_C10_HILPDA, enriched for rare variant risk). Clinically, combined infiltration of these two subtypes substantially improved prediction of patient prognosis. Together, our findings provide critical evidence that germline susceptibility shapes the TME in NPC and highlight intercellular crosstalk as a converging mechanism linking genetic risk to cancer pathogenesis.
