## Supplementary material for "Germline genetic risk converges through intercellular crosstalk in tumor microenvironment": Supplymentary Table

### Sheet: Supplementary Tables 1
Supplementary Tables 1. Putative NPC-associated genes identified through gene level - common/rare variants based genetic association analysis. Listed putative NPC-associated genes were chosen with P-value<0.005 as threshoods. "P-value" was obtained from gene-level association test, "SNP type" showed the parallel gene-level association were common, rare(FHNPC) or rare(SPNPC) variants-based.
Gene	P-value	SNP type
HLA-A	5.0855e-19	common
GABBR1	2.5508e-17	common
MOG	5.8853e-14	common
PSORS1C1	1.1771e-13	common
HLA-B	6.1998e-13	common
HLA-C	1.6929e-12	common
ZFP57	4.3952e-12	common
HLA-DQA1	5.5077e-12	common
HLA-G	6.2628e-12	common
UBD	6.3234e-12	common
IER3	1.6958e-11	common
FLOT1	2.1066e-11	common
EHMT2	6.5183e-11	common
OR2H2	2.4754e-10	common
MICB	2.6938e-10	common
ZBTB12	3.5016e-10	common
C2	4.3447e-10	common
MICA	5.478e-10	common
CDSN	8.7871e-10	common
C6orf15	9.6989e-10	common
SLC44A4	1.1262e-09	common
HLA-DPA1	2.4033e-09	common
NEU1	2.7184e-09	common
PSORS1C2	2.7488e-09	common
HLA-DPB1	3.2945e-09	common
CCHCR1	3.3894e-09	common
HLA-F	3.7641e-09	common
TCF19	7.4281e-09	common
MDC1	8.5182e-09	common
HLA-DQB1	1.2214e-08	common
RNF39	1.2927e-08	common
BTNL2	1.9409e-08	common
LOC554223	2.161e-08	common
OR2H1	3.91e-08	common
TERT	4.1012e-08	common
RXRB	1.205e-07	common
OR11A1	1.2732e-07	common
POU5F1	1.7437e-07	common
TRIM31	2.6838e-07	common
HSPA1A	2.6988e-07	common
HLA-DRA	4.405e-07	common
RING1	4.869e-07	common
HLA-DRB1	5.085e-07	common
TRIM40	5.0915e-07	common
OR10C1	7.343e-07	common
HLA-DRB5	8.6739e-07	common
NFKBIL1	8.9079e-07	common
PPP1R11	1.0223e-06	common
ZNRD1	1.5699e-06	common
COL11A2	1.5956e-06	common
CLPTM1L	1.785e-06	common
ZBED9	1.8398e-06	common
LOC101929163	1.8493e-06	common
HLA-DQA2	2.0829e-06	common
HSPA1B	2.267e-06	common
LSM2	2.267e-06	common
MECOM	2.319e-06	common
ESYT2	2.9757e-06	common
LTA	3.4526e-06	common
VAMP5	4.1407e-06	common
C6orf10	4.5362e-06	common
NCR3	4.5903e-06	common
TUBB	4.6252e-06	common
NOTCH4	4.8204e-06	common
VARS	5.1795e-06	common
MCCD1	5.2162e-06	common
ATP6V1G2	5.3287e-06	common
TRIM39-RPP21	5.3572e-06	common
GGCX	5.6955e-06	common
MAT2A	5.7507e-06	common
GPSM3	6.2101e-06	common
MAS1L	6.2281e-06	common
SFTA2	6.7647e-06	common
AGPAT1	7.6777e-06	common
RNF181	7.7242e-06	common
TRIM39	9.134e-06	common
C18orf42	1.3563e-05	common
AIF1	1.3644e-05	common
MUC22	1.4311e-05	common
LTB	1.457e-05	common
TNFRSF19	1.4602e-05	common
SLC39A7	1.4923e-05	common
DDX39B	1.5769e-05	common
CDKN2B	1.7896e-05	common
HSD17B8	1.8105e-05	common
TRIM10	1.8416e-05	common
VWA7	1.8705e-05	common
VAMP8	2.0272e-05	common
C6orf48	2.0656e-05	common
KIFC3	2.1331e-05	common
TNF	2.1731e-05	common
TMEM150A	2.3571e-05	common
USP39	2.3674e-05	common
PRRC2A	2.541e-05	common
RPP21	3.2399e-05	common
ERC1	3.4923e-05	common
TRIM15	3.7782e-05	common
TBX6	4.1864e-05	common
YPEL3	4.462e-05	common
LST1	4.7874e-05	common
CFB	5.1332e-05	common
SPATA32	5.2665e-05	common
CHSY1	5.9076e-05	common
HSPA1L	6.7277e-05	common
MAPK3	6.9231e-05	common
GDPD3	6.9231e-05	common
FAT3	8.2366e-05	common
PBX2	8.7784e-05	common
HLA-DOA	9.9617e-05	common
CDKN2A	0.00010126	common
MUC21	0.0001017	common
C2orf68	0.00010325	common
MAP3K14	0.0001041	common
GJB6	0.0001374	common
C1QTNF3	0.00014067	common
TAOK2	0.0001894	common
TMEM219	0.0001894	common
INO80E	0.0001894	common
AMACR	0.00021634	common
LOC101929490	0.00022522	common
ALDOA	0.00023414	common
FAM57B	0.00023414	common
C4A	0.00023975	common
MRPS18B	0.0002414	common
PRRT1	0.00024726	common
AGER	0.00025013	common
HLA-DQB2	0.00026468	common
TRIM26	0.00027539	common
FMNL1	0.0002961	common
OR2B3	0.00033438	common
OR2J3	0.00033438	common
ZNF311	0.000361	common
ABCF1	0.00036719	common
FERMT2	0.0004141	common
PRR3	0.00042319	common
EPHA3	0.00042946	common
GNL1	0.00043268	common
DEAF1	0.00043285	common
C6orf136	0.00044468	common
RNF5	0.00044725	common
ZBTB14	0.0004496	common
TMEM80	0.00046731	common
HLA-DOB	0.00046813	common
STYX	0.00050368	common
UBE2H	0.00050443	common
ATAT1	0.00051378	common
OLFM3	0.00056295	common
OR10AD1	0.00060053	common
HIRIP3	0.00063841	common
C16orf92	0.00063841	common
NELFE	0.00066681	common
SFTPB	0.00066847	common
SKIV2L	0.00067629	common
DOC2A	0.00067897	common
GNLY	0.00072262	common
EGFL8	0.00080136	common
FNDC1	0.00080269	common
S100P	0.00085271	common
OR51E2	0.00086355	common
SMG9	0.00092613	common
PPP4C	0.00093476	common
EIF1B	0.0010079	common
IP6K3	0.0010448	common
KATNB1	0.0010659	common
LOC101928499	0.0010676	common
WRAP53	0.0010949	common
CD2BP2	0.0011106	common
MYLPF	0.0011106	common
KCTD13	0.0012168	common
ZPBP	0.0012203	common
ZNF879	0.0012279	common
DPCR1	0.0012345	common
SPTAN1	0.0012891	common
PFKM	0.0013808	common
TPH1	0.0014225	common
MED12L	0.00143	common
SPATS2L	0.0014495	common
SEZ6L2	0.0014826	common
ASPHD1	0.0014826	common
PRMT3	0.0015045	common
PJA2	0.0015528	common
OR2A12	0.0015744	common
LOC101929211	0.0016026	common
ARNTL2	0.0016786	common
BAK1	0.0016961	common
C3	0.0017351	common
APH1B	0.0017474	common
SNRPA1	0.0017619	common
GLE1	0.0017914	common
ZNHIT6	0.0017947	common
STXBP6	0.0018188	common
LRCH1	0.0018382	common
GPR171	0.0018517	common
UBA52	0.0018829	common
ROCK2	0.0019272	common
ZNF813	0.0020027	common
RASSF5	0.0020138	common
CD300E	0.0020564	common
OR2A2	0.0020606	common
L3MBTL3	0.0020725	common
RCOR1	0.0022004	common
KIAA1683	0.0022058	common
MLN	0.0022116	common
CHCHD5	0.0023122	common
SAT2	0.0023251	common
PRSS55	0.0023656	common
2024-09-01	0.0024091	common
TBC1D10B	0.0024269	common
ZNF48	0.0024269	common
DOK3	0.0025331	common
TLE6	0.0026077	common
OR2A14	0.0026081	common
HELZ2	0.0026503	common
CAMK2D	0.0026551	common
JUND	0.0026553	common
DDX41	0.002678	common
PCBP3	0.0026872	common
DIP2C	0.0027063	common
KLK13	0.0027125	common
MBTPS1	0.0027751	common
LEMD2	0.0027758	common
BAG6	0.0028024	common
VWC2	0.0028237	common
PAXIP1	0.0028391	common
VIMP	0.0028436	common
FKBP8	0.0028531	common
KXD1	0.0028531	common
SH3BP2	0.0028657	common
PLCB1	0.0028686	common
DENND3	0.0028919	common
OCLN	0.002934	common
PRSS16	0.0029352	common
C1orf123	0.0029383	common
APOM	0.0029514	common
CSNK2B	0.0029593	common
C19orf60	0.0029622	common
FAM193B	0.0029657	common
STMN3	0.0029858	common
RTEL1	0.0029858	common
PPT2	0.0029992	common
MRPS18A	0.003021	common
ATF6	0.0030229	common
TRIM38	0.0030274	common
STK19	0.0030607	common
TMEM106B	0.0030612	common
GDAP1	0.0030708	common
LOC100505478	0.0030741	common
ZKSCAN3	0.0030845	common
ATP1B2	0.0031235	common
SNX27	0.0032263	common
MAU2	0.0032784	common
EFCAB8	0.0032789	common
BRSK2	0.0032852	common
NFATC2	0.0033467	common
LTBP4	0.0033538	common
SOX4	0.00337	common
RNF8	0.0033718	common
TAP2	0.0033796	common
EFNB3	0.0033854	common
KIF26A	0.0033927	common
ZNF771	0.0034244	common
AAMDC	0.0034475	common
ANKMY1	0.0034515	common
TPM1	0.0034604	common
SMYD2	0.003467	common
GMPS	0.0034693	common
CWC27	0.0034864	common
ZNF660	0.0035066	common
FOXE1	0.0035267	common
SHANK2	0.0035304	common
OR8B8	0.0035382	common
FOSB	0.003547	common
RNPEPL1	0.0035744	common
PPP1R10	0.003625	common
MNAT1	0.0036315	common
SENP1	0.0036522	common
TRPC6	0.0037062	common
GATA4	0.0037411	common
OR5K4	0.0037756	common
IRX6	0.0037846	common
LOC100506127	0.0037846	common
TMEM161B	0.0038561	common
ASB8	0.0038889	common
GAB1	0.003895	common
CTAGE4	0.0038985	common
OC90	0.0039467	common
ZNF501	0.0039742	common
ZNF354C	0.0039755	common
VAMP4	0.0039768	common
EIF3D	0.0039885	common
LYPD6B	0.0039909	common
GRM6	0.0040603	common
ESR2	0.004142	common
FKBP5	0.004159	common
DUSP12	0.0041873	common
SRMS	0.0041945	common
FAM71B	0.0042794	common
MAGOH	0.0043208	common
PKN1	0.0044766	common
EPS8L2	0.0044935	common
HLA-E	0.0044961	common
STARD9	0.0045634	common
TBC1D16	0.0046069	common
KCNK4	0.0046636	common
CACNA1B	0.0046657	common
PPM1N	0.0046897	common
USF1	0.0047139	common
TSTD1	0.0047139	common
P2RX3	0.0047462	common
ZNF442	0.0047559	common
EML4	0.0047978	common
LINGO4	0.0048194	common
SSRP1	0.0049691	common
PDCD2	0.0049738	common
POLR2K	3.99796e-07	rare(FHNPC)
PAK1	2.34266e-06	rare(FHNPC)
CCDC42	7.94599e-06	rare(FHNPC)
MINPP1	9.30579e-06	rare(FHNPC)
PRKACB	1.10593e-05	rare(FHNPC)
RRP1B	1.19924e-05	rare(FHNPC)
ADRA1A	1.33625e-05	rare(FHNPC)
GAST	1.55987e-05	rare(FHNPC)
C1orf95	1.56923e-05	rare(FHNPC)
NKPD1	2.24875e-05	rare(FHNPC)
C12orf62	2.31362e-05	rare(FHNPC)
LPAR2	3.17341e-05	rare(FHNPC)
PLD6	3.25336e-05	rare(FHNPC)
MORN5	3.93262e-05	rare(FHNPC)
MYPOP	4.03986e-05	rare(FHNPC)
BCL3	5.31806e-05	rare(FHNPC)
AP3B1	5.638e-05	rare(FHNPC)
DEDD	6.06901e-05	rare(FHNPC)
MYO1B	6.34042e-05	rare(FHNPC)
LECT1	6.42088e-05	rare(FHNPC)
LOC100506072	7.0421e-05	rare(FHNPC)
RG9MTD3	7.32413e-05	rare(FHNPC)
ATP5G1	7.39255e-05	rare(FHNPC)
SEMA6C	9.15718e-05	rare(FHNPC)
CEACAM6	0.000105355	rare(FHNPC)
SNCA	0.000119866	rare(FHNPC)
CIAPIN1	0.000124384	rare(FHNPC)
SCN1B	0.000143705	rare(FHNPC)
EPHX3	0.000146148	rare(FHNPC)
GAS2L3	0.000151098	rare(FHNPC)
ZNF395	0.000155884	rare(FHNPC)
S100A14	0.000166332	rare(FHNPC)
CHCHD3	0.00016875	rare(FHNPC)
EN2	0.000180842	rare(FHNPC)
GJC2	0.000186688	rare(FHNPC)
LYSMD2	0.00018899	rare(FHNPC)
OLFM2	0.000192477	rare(FHNPC)
MYCT1	0.000198353	rare(FHNPC)
GSTK1	0.000215494	rare(FHNPC)
KCNJ10	0.000221637	rare(FHNPC)
HTT	0.000221768	rare(FHNPC)
PAQR6	0.000229238	rare(FHNPC)
PGAM1P5	0.000233665	rare(FHNPC)
LRR1	0.00024187	rare(FHNPC)
GOLGA7	0.000247561	rare(FHNPC)
KRT1	0.000248784	rare(FHNPC)
NTN4	0.000283473	rare(FHNPC)
DISC1	0.000309999	rare(FHNPC)
OR5D14	0.000319785	rare(FHNPC)
EDC4	0.000322976	rare(FHNPC)
CTBP1	0.000378956	rare(FHNPC)
LOC285463	0.000378956	rare(FHNPC)
TTC22	0.000391468	rare(FHNPC)
APEX1	0.000391767	rare(FHNPC)
DOCK10	0.00040229	rare(FHNPC)
ZCCHC7	0.000421094	rare(FHNPC)
KRT20	0.000430407	rare(FHNPC)
LOC145694	0.000460701	rare(FHNPC)
C9orf43	0.000462484	rare(FHNPC)
WDR54	0.000467145	rare(FHNPC)
ZMYM4	0.000499449	rare(FHNPC)
GBP2	0.00052554	rare(FHNPC)
RILP	0.000529608	rare(FHNPC)
WFDC5	0.000540308	rare(FHNPC)
HOMER2	0.000542533	rare(FHNPC)
FAM83E	0.000542667	rare(FHNPC)
SPATA9	0.000549717	rare(FHNPC)
SERPINF2	0.000567821	rare(FHNPC)
MMP21	0.00058502	rare(FHNPC)
ACN9	0.000586055	rare(FHNPC)
CBX3	0.000588835	rare(FHNPC)
HAUS3	0.000623795	rare(FHNPC)
COX6B1P5	0.000647934	rare(FHNPC)
GCKR	0.000652979	rare(FHNPC)
NACC2	0.000656572	rare(FHNPC)
S100PBP	0.000664722	rare(FHNPC)
NTN3	0.000672824	rare(FHNPC)
METAP2	0.000677245	rare(FHNPC)
TSNAX-DISC1	0.000713228	rare(FHNPC)
HERC5	0.00071377	rare(FHNPC)
ZFP36L1	0.00073017	rare(FHNPC)
OR13F1	0.000750629	rare(FHNPC)
FMOD	0.000790545	rare(FHNPC)
ADAMTS15	0.000814306	rare(FHNPC)
PHOSPHO1	0.000818735	rare(FHNPC)
PTPRH	0.000826316	rare(FHNPC)
F10	0.000866195	rare(FHNPC)
FOXJ3	0.000872393	rare(FHNPC)
SNX22	0.000876293	rare(FHNPC)
NEURL3	0.000886006	rare(FHNPC)
PPIB	0.000913776	rare(FHNPC)
VMO1	0.000914001	rare(FHNPC)
C9orf106	0.000917775	rare(FHNPC)
C19orf35	0.000933181	rare(FHNPC)
SFT2D2	0.000936148	rare(FHNPC)
ORC2	0.000941298	rare(FHNPC)
2024-03-09	0.000952577	rare(FHNPC)
HDHD2	0.000983768	rare(FHNPC)
NAGA	0.000985451	rare(FHNPC)
CAMLG	0.00100114	rare(FHNPC)
LOC100128054	0.00100135	rare(FHNPC)
ST3GAL5	0.00100399	rare(FHNPC)
FBXL22	0.00105946	rare(FHNPC)
AQPEP	0.00109921	rare(FHNPC)
ZNF75A	0.00111836	rare(FHNPC)
ARHGEF17	0.00113439	rare(FHNPC)
CD79B	0.00116863	rare(FHNPC)
ZNF238	0.00119015	rare(FHNPC)
C10orf88	0.0011949	rare(FHNPC)
KCNK1	0.00120504	rare(FHNPC)
PAPL	0.00124618	rare(FHNPC)
ERCC6	0.00125255	rare(FHNPC)
RASA2	0.00125374	rare(FHNPC)
MYBL1	0.00129838	rare(FHNPC)
FAM184B	0.00129971	rare(FHNPC)
EMX2OS	0.00132788	rare(FHNPC)
EMX2	0.00138178	rare(FHNPC)
THBS2	0.00138447	rare(FHNPC)
TRA2B	0.00139185	rare(FHNPC)
FASTKD5	0.00144169	rare(FHNPC)
RRS1	0.0014603	rare(FHNPC)
N6AMT2	0.0014681	rare(FHNPC)
BACE2	0.00146849	rare(FHNPC)
ASB8	0.00148458	rare(FHNPC)
FAM193B	0.00150638	rare(FHNPC)
SKI	0.00151184	rare(FHNPC)
UBOX5	0.00152156	rare(FHNPC)
LOC100134015	0.00152156	rare(FHNPC)
C10orf99	0.00152325	rare(FHNPC)
FLJ31306	0.00152941	rare(FHNPC)
PSMA3	0.00152941	rare(FHNPC)
CTSS	0.00154831	rare(FHNPC)
OVCH2	0.00155115	rare(FHNPC)
KBTBD2	0.00159069	rare(FHNPC)
C20orf27	0.00159627	rare(FHNPC)
HOXA3	0.0016169	rare(FHNPC)
GATAD1	0.00161721	rare(FHNPC)
ARFGAP3	0.00169893	rare(FHNPC)
SRPRB	0.00170768	rare(FHNPC)
TRMT12	0.00172363	rare(FHNPC)
2024-09-11	0.00174904	rare(FHNPC)
LOC100506605	0.00175304	rare(FHNPC)
CRLF3	0.00175471	rare(FHNPC)
CHRNA1	0.00176386	rare(FHNPC)
C16orf71	0.00178608	rare(FHNPC)
MRGPRG	0.00179345	rare(FHNPC)
C11orf36	0.00179345	rare(FHNPC)
NOP56	0.00179743	rare(FHNPC)
ZNF354C	0.00183032	rare(FHNPC)
IBSP	0.00183068	rare(FHNPC)
ZNF524	0.00184884	rare(FHNPC)
BBS1	0.0018891	rare(FHNPC)
CD52	0.0018987	rare(FHNPC)
ZNF423	0.00193222	rare(FHNPC)
RPP14	0.00198145	rare(FHNPC)
ATP1A1OS	0.00200216	rare(FHNPC)
PSCA	0.00200427	rare(FHNPC)
ZADH2	0.00200764	rare(FHNPC)
MTSS1L	0.00201613	rare(FHNPC)
OR9Q1	0.00213264	rare(FHNPC)
CCR5	0.00217726	rare(FHNPC)
ABI3BP	0.00219233	rare(FHNPC)
RNF133	0.00223373	rare(FHNPC)
GPR161	0.00224106	rare(FHNPC)
TTC37	0.00234255	rare(FHNPC)
PLIN5	0.00235275	rare(FHNPC)
ZBTB8A	0.00235324	rare(FHNPC)
CLDN1	0.00236739	rare(FHNPC)
TCF4	0.00244335	rare(FHNPC)
EHD1	0.00244657	rare(FHNPC)
PBXIP1	0.00248799	rare(FHNPC)
PPP1R3G	0.00251612	rare(FHNPC)
TMEM201	0.00258482	rare(FHNPC)
GTPBP4	0.00261833	rare(FHNPC)
ZNF865	0.00262351	rare(FHNPC)
HSPA8	0.00270465	rare(FHNPC)
HNRNPCL1	0.00272073	rare(FHNPC)
RBMS3	0.00274679	rare(FHNPC)
SSR1	0.00275519	rare(FHNPC)
TRMT2A	0.00292251	rare(FHNPC)
RAB31	0.00293896	rare(FHNPC)
C1orf61	0.00296362	rare(FHNPC)
PODN	0.00297067	rare(FHNPC)
ZFAND1	0.00300027	rare(FHNPC)
CHST9-AS1	0.0030048	rare(FHNPC)
TUBGCP4	0.00300728	rare(FHNPC)
ETNK2	0.0030435	rare(FHNPC)
SCN4B	0.00308813	rare(FHNPC)
HOXA5	0.00309259	rare(FHNPC)
RPS6KB1	0.00309812	rare(FHNPC)
ATG2A	0.00314267	rare(FHNPC)
SERTAD1	0.00315454	rare(FHNPC)
MCM7	0.00318268	rare(FHNPC)
RPL8	0.00319735	rare(FHNPC)
LRRTM4	0.0032049	rare(FHNPC)
C12orf55	0.00321364	rare(FHNPC)
TCF25	0.00321865	rare(FHNPC)
NLRP1	0.00323914	rare(FHNPC)
C5orf65	0.00325115	rare(FHNPC)
OSTF1	0.00325487	rare(FHNPC)
FRMD3	0.00328176	rare(FHNPC)
TRPM1	0.00328605	rare(FHNPC)
PEAR1	0.00331164	rare(FHNPC)
FOXO1	0.00331838	rare(FHNPC)
C2orf55	0.00333515	rare(FHNPC)
LMAN1L	0.00333716	rare(FHNPC)
PPP2R5D	0.00338175	rare(FHNPC)
RGS9	0.00345028	rare(FHNPC)
LOC100506686	0.00353125	rare(FHNPC)
MNT	0.00353661	rare(FHNPC)
HN1L	0.00353959	rare(FHNPC)
CTGF	0.00354331	rare(FHNPC)
SACS	0.00354408	rare(FHNPC)
OR5K3	0.00360374	rare(FHNPC)
TTC35	0.00364897	rare(FHNPC)
ACOT13	0.00365959	rare(FHNPC)
NR0B2	0.0036759	rare(FHNPC)
PHACTR3	0.00368613	rare(FHNPC)
SMC6	0.00373493	rare(FHNPC)
COX4I1	0.0037548	rare(FHNPC)
CMTM6	0.00378804	rare(FHNPC)
FST	0.00381048	rare(FHNPC)
CXCL1	0.00381737	rare(FHNPC)
FEM1C	0.00385139	rare(FHNPC)
RWDD2A	0.00385731	rare(FHNPC)
LOC100653018	0.00387359	rare(FHNPC)
ESRP2	0.00390434	rare(FHNPC)
CDK12	0.00402269	rare(FHNPC)
DDX41	0.00405889	rare(FHNPC)
PAN3-AS1	0.00408606	rare(FHNPC)
VGLL4	0.00410679	rare(FHNPC)
GUCA1C	0.00412199	rare(FHNPC)
FAM153B	0.00412422	rare(FHNPC)
CXCL3	0.00413327	rare(FHNPC)
FCRL5	0.00414244	rare(FHNPC)
KRT5	0.00414266	rare(FHNPC)
SLC9A9	0.00415601	rare(FHNPC)
EID2B	0.00422357	rare(FHNPC)
ATF3	0.00426469	rare(FHNPC)
ZNF692	0.00429636	rare(FHNPC)
CYTH2	0.00434334	rare(FHNPC)
ERGIC1	0.00435723	rare(FHNPC)
C6	0.00435868	rare(FHNPC)
C1orf101	0.00436634	rare(FHNPC)
RARRES1	0.00439703	rare(FHNPC)
LPIN1	0.00442766	rare(FHNPC)
BTNL8	0.00444541	rare(FHNPC)
PHLPP2	0.00446201	rare(FHNPC)
CDA	0.00446901	rare(FHNPC)
TMEM42	0.00447251	rare(FHNPC)
C15orf59	0.00448299	rare(FHNPC)
WFDC10B	0.0044909	rare(FHNPC)
TRIM43	0.00449829	rare(FHNPC)
KRT77	0.00451806	rare(FHNPC)
RAD50	0.004584	rare(FHNPC)
ADCY2	0.00460401	rare(FHNPC)
NRSN1	0.00463051	rare(FHNPC)
B4GALT1	0.00468069	rare(FHNPC)
TSSK6	0.0047215	rare(FHNPC)
PPIC	0.00473913	rare(FHNPC)
PCDHA@	0.0047433	rare(FHNPC)
PCDHA1	0.0047433	rare(FHNPC)
KIAA0195	0.00474494	rare(FHNPC)
FAM200B	0.00474832	rare(FHNPC)
ARHGAP8	0.00475474	rare(FHNPC)
C6orf222	0.00484795	rare(FHNPC)
EXOC4	0.00489306	rare(FHNPC)
HRH3	0.00495789	rare(FHNPC)
B3GAT1	0.00497879	rare(FHNPC)
FGL2	4.59015e-05	rare(SPNPC)
ADARB1	9.21995e-05	rare(SPNPC)
TMEM41B	0.000108174	rare(SPNPC)
GNA12	0.000168708	rare(SPNPC)
IKBKAP	0.000175598	rare(SPNPC)
SP2	0.000227304	rare(SPNPC)
LOC100506325	0.000227304	rare(SPNPC)
MMP21	0.000242936	rare(SPNPC)
MAGI1	0.000243031	rare(SPNPC)
OXR1	0.000271834	rare(SPNPC)
ARHGAP9	0.000273413	rare(SPNPC)
OR52I1	0.000285946	rare(SPNPC)
LGALS3	0.000285962	rare(SPNPC)
C15orf62	0.000334075	rare(SPNPC)
KIAA1984	0.000340778	rare(SPNPC)
C11orf86	0.000353678	rare(SPNPC)
CRYBB3	0.000372107	rare(SPNPC)
LOC100131193	0.000397548	rare(SPNPC)
CAV2	0.000433258	rare(SPNPC)
SIRPG	0.000447151	rare(SPNPC)
MAP1LC3B	0.00045211	rare(SPNPC)
KRTAP9-9	0.00046252	rare(SPNPC)
AHNAK2	0.000483877	rare(SPNPC)
FCGR2B	0.000489108	rare(SPNPC)
SART3	0.000493434	rare(SPNPC)
MICALCL	0.000513546	rare(SPNPC)
MTNR1B	0.000550464	rare(SPNPC)
HTT	0.00056164	rare(SPNPC)
NDUFS3	0.000573698	rare(SPNPC)
SECISBP2L	0.000583194	rare(SPNPC)
CCDC76	0.000625381	rare(SPNPC)
STX6	0.000627528	rare(SPNPC)
HARS2	0.000632897	rare(SPNPC)
CENPBD1	0.000654429	rare(SPNPC)
TBL3	0.000660842	rare(SPNPC)
CHRNA1	0.000698903	rare(SPNPC)
CDHR2	0.000784608	rare(SPNPC)
MRPL38	0.000803654	rare(SPNPC)
SLC45A2	0.000850435	rare(SPNPC)
MUC3A	0.00097273	rare(SPNPC)
C4orf3	0.000996378	rare(SPNPC)
RUNX1	0.0010524	rare(SPNPC)
AANAT	0.00106106	rare(SPNPC)
FASTKD5	0.00110198	rare(SPNPC)
GRK6	0.00112777	rare(SPNPC)
C20orf43	0.0011445	rare(SPNPC)
ZNF683	0.00121143	rare(SPNPC)
PRAMEF1	0.00130731	rare(SPNPC)
KRT2	0.00136802	rare(SPNPC)
STEAP1	0.00140466	rare(SPNPC)
TSC22D4	0.00140863	rare(SPNPC)
RAB3IL1	0.00151014	rare(SPNPC)
SYVN1	0.00152327	rare(SPNPC)
FGFR1	0.00154389	rare(SPNPC)
NDUFB8	0.00154669	rare(SPNPC)
PRDM7	0.0015498	rare(SPNPC)
COL20A1	0.00158564	rare(SPNPC)
TTC35	0.00158596	rare(SPNPC)
TRIM11	0.0016074	rare(SPNPC)
COBLL1	0.00164643	rare(SPNPC)
PIK3CA	0.00165477	rare(SPNPC)
ZNF250	0.0016587	rare(SPNPC)
MAPK14	0.00168725	rare(SPNPC)
ST3GAL1	0.00174788	rare(SPNPC)
PLD5	0.0017781	rare(SPNPC)
CD200R1	0.00179954	rare(SPNPC)
C3orf43	0.00180602	rare(SPNPC)
OR10A7	0.00184092	rare(SPNPC)
LOC100134015	0.00194091	rare(SPNPC)
UBOX5	0.00194091	rare(SPNPC)
RGNEF	0.0019712	rare(SPNPC)
TLR3	0.00201597	rare(SPNPC)
ARHGAP25	0.00206641	rare(SPNPC)
ITGA9	0.00207583	rare(SPNPC)
DHRS4	0.00212503	rare(SPNPC)
PAPL	0.00213509	rare(SPNPC)
2024-09-11	0.00213697	rare(SPNPC)
VPS33B	0.00214423	rare(SPNPC)
LYSMD1	0.00214881	rare(SPNPC)
TFAP2C	0.00215739	rare(SPNPC)
PPM1J	0.00216734	rare(SPNPC)
C1orf187	0.00219316	rare(SPNPC)
ENTPD4	0.00222385	rare(SPNPC)
TPST1	0.00224096	rare(SPNPC)
FREM3	0.00228762	rare(SPNPC)
LAMB1	0.0023393	rare(SPNPC)
TACR1	0.00234565	rare(SPNPC)
MYO9B	0.00236059	rare(SPNPC)
GAS2L3	0.00236601	rare(SPNPC)
SNX17	0.00236895	rare(SPNPC)
SLC15A3	0.00246669	rare(SPNPC)
NEDD4	0.00248273	rare(SPNPC)
ESYT2	0.00249903	rare(SPNPC)
RPL39P19	0.00250322	rare(SPNPC)
RPL39L	0.00250322	rare(SPNPC)
PPPDE2	0.00253219	rare(SPNPC)
CREB3L3	0.00253406	rare(SPNPC)
C9orf169	0.00259091	rare(SPNPC)
PPP5C	0.00259195	rare(SPNPC)
ARHGEF15	0.00260183	rare(SPNPC)
PPP2R3C	0.00260332	rare(SPNPC)
NDNF	0.00261811	rare(SPNPC)
CSNK2A2	0.002642	rare(SPNPC)
SLC24A1	0.00264657	rare(SPNPC)
ZNF287	0.00268461	rare(SPNPC)
ERBB2	0.00277257	rare(SPNPC)
AQP4	0.00279708	rare(SPNPC)
HCN4	0.002845	rare(SPNPC)
ACVR1C	0.00286606	rare(SPNPC)
PRLH	0.00290323	rare(SPNPC)
APC2	0.00298173	rare(SPNPC)
CUL2	0.0029839	rare(SPNPC)
CHFR	0.00300092	rare(SPNPC)
DDX60	0.00300582	rare(SPNPC)
COLQ	0.00302337	rare(SPNPC)
B4GALT7	0.00304018	rare(SPNPC)
MRPL35	0.00304886	rare(SPNPC)
TFAP2B	0.0030547	rare(SPNPC)
KIF5B	0.00306306	rare(SPNPC)
QARS	0.00323618	rare(SPNPC)
RAB18	0.00326123	rare(SPNPC)
ACCN3	0.00332611	rare(SPNPC)
OSBPL7	0.00332811	rare(SPNPC)
MLST8	0.00343746	rare(SPNPC)
FAM71A	0.00343895	rare(SPNPC)
FBLN7	0.0034456	rare(SPNPC)
PTPDC1	0.00347775	rare(SPNPC)
KLHDC9	0.00349179	rare(SPNPC)
KLHL3	0.00350289	rare(SPNPC)
VSTM4	0.00352903	rare(SPNPC)
CMKLR1	0.00354173	rare(SPNPC)
CPSF6	0.00363025	rare(SPNPC)
TTC22	0.00365037	rare(SPNPC)
PAX6	0.00369353	rare(SPNPC)
ALOX12B	0.00369775	rare(SPNPC)
RPTOR	0.00370153	rare(SPNPC)
CHD8	0.00371606	rare(SPNPC)
DEFB136	0.00375636	rare(SPNPC)
CD72	0.00376672	rare(SPNPC)
CPSF4L	0.00377539	rare(SPNPC)
MSRA	0.00377842	rare(SPNPC)
IGLL1	0.00391826	rare(SPNPC)
AKAP5	0.0039517	rare(SPNPC)
NEU2	0.00395539	rare(SPNPC)
COL28A1	0.00396783	rare(SPNPC)
LOC285965	0.00398459	rare(SPNPC)
GPR98	0.00399271	rare(SPNPC)
GPR155	0.00399582	rare(SPNPC)
BLK	0.00408288	rare(SPNPC)
AHRR	0.00411154	rare(SPNPC)
TMED10	0.0041135	rare(SPNPC)
CACNA1G	0.00413269	rare(SPNPC)
BTN3A2	0.00414071	rare(SPNPC)
HSPH1	0.00421911	rare(SPNPC)
C20orf103	0.00423612	rare(SPNPC)
SLC6A5	0.00426289	rare(SPNPC)
C4orf26	0.00426875	rare(SPNPC)
CLDN6	0.00428235	rare(SPNPC)
TTC3	0.00428715	rare(SPNPC)
TUBGCP4	0.00430291	rare(SPNPC)
POLD1	0.00434798	rare(SPNPC)
MIOS	0.00437747	rare(SPNPC)
CEP290	0.00444806	rare(SPNPC)
UBASH3B	0.00446297	rare(SPNPC)
ABCA6	0.00449473	rare(SPNPC)
CES3	0.00449623	rare(SPNPC)
WNT7B	0.00459084	rare(SPNPC)
BICC1	0.004593	rare(SPNPC)
SKA2	0.00462196	rare(SPNPC)
SLC35A4	0.00463124	rare(SPNPC)
SGOL2	0.00468437	rare(SPNPC)
CSRP2BP	0.00469624	rare(SPNPC)
GLB1L3	0.00471135	rare(SPNPC)
OR56A4	0.00471641	rare(SPNPC)
KLK3	0.00472448	rare(SPNPC)
NMNAT1	0.00474327	rare(SPNPC)
CA2	0.00478071	rare(SPNPC)
FRMD6	0.00486177	rare(SPNPC)
LOC388630	0.00488477	rare(SPNPC)
TP53	0.00488837	rare(SPNPC)
ATL3	0.00489324	rare(SPNPC)
TAGLN	0.00493356	rare(SPNPC)
SELE	0.00493777	rare(SPNPC)
ADSS	0.00494025	rare(SPNPC)
CEP57L1	0.00497007	rare(SPNPC)
GCNT3	0.00499579	rare(SPNPC)

### Sheet: Supplementary Tables 2
Supplementary Tables 2. Putative NPC-associated pathways identified through gene set level - common/rare variants based genetic association analysis. Listed putative NPC-associated pathways were chosen with FDR adjust P-value<0.05 (Original P-value and adjusted P-value displayed in the "P-value" and "Adjust(FDR) P-value" colume respectively) as threshoods. "SNP type" showed the parallel gene set …
Pathway	P-value	Adjust(FDR) P-value	SNP type
GOBP_PEPTIDE_ANTIGEN_ASSEMBL...1	5.8726e-10	4.4761e-06	common
GOBP_PEPTIDE_ANTIGEN_ASSEMBL...2	3.91e-09	1.4901e-05	common
GOCC_MHC_CLASS_II_PROTEIN_CO...	7.6268e-08	7.48189e-05	common
GOMF_PEPTIDE_ANTIGEN_BINDING	1.0125e-07	0.000175669	common
GOCC_MHC_PROTEIN_COMPLEX	1.9135e-07	9.38572e-05	common
KEGG_AUTOIMMUNE_THYROID_DISE...	4.6529e-07	8.56134e-05	common
GOCC_LUMENAL_SIDE_OF_ENDOPLA...	1.1236e-06	0.000367417	common
KEGG_ALLOGRAFT_REJECTION	3.7267e-06	0.000342856	common
GOMF_MHC_CLASS_II_RECEPTOR_A...	4.5912e-06	0.00398287	common
KEGG_GRAFT_VERSUS_HOST_DISEA...	2.7114e-05	0.00166299	common
GOMF_ANTIGEN_BINDING	6.9704e-05	0.0348982	common
GOCC_CYTOSKELETON_OF_PRESYNA...	7.6785e-05	0.0188315	common
GOMF_BUBBLE_DNA_BINDING	8.0457e-05	0.0348982	common
GOMF_CIS_TRANS_ISOMERASE_ACT...	0.00012626	0.0438122	common
GOCC_POSTSYNAPTIC_SPECIALIZA...1	0.00017273	0.0338896	common
KEGG_ASTHMA	0.00019512	0.00625017	common
KEGG_ANTIGEN_PROCESSING_AND_...	0.00019751	0.00625017	common
KEGG_TYPE_I_DIABETES_MELLITUS	0.00020381	0.00625017	common
GO_NUCLEUS_ORGANIZATION	0.000259157	0.016586	rare(FHNPC)

### Sheet: Supplementary Tables 3
Supplementary Tables 3. Significant results of enrichment test for the overlap between common NPC-associated genes (P<0.05) and ligand genes of significantly interacted LR-pairs (P<0.05) in each sub cell type. Fisher's exact test results examining the significance of the overlap between common NPC-associated genes (P<0.05 in original GWAS) and ligand (L) genes encoding significantly interacted LR…
	Cohort 1 (C1)					Cohort 2 (C2)
	Orignal		HLA-Removed			Orignal		HLA-Removed
Celltype	OR	P-value	OR	P-value	Significant	OR	P-value	OR	P-value	Significant
B_C8_STMN1	20.78	2.278e-13	4.492	0.04545	yes	12.3	2.203e-13	3.859	0.00912	yes
Treg_C3_TNFRSF4	17.23	1.254e-10	4.094	0.05452	no	10.39	2.551e-10	3.221	0.03036	yes
Treg_C4_STMN1	7.529	5.019e-07	1.22	0.6813	no	8.078	1.449e-09	2.799	0.03104	yes
TAM_C3_IL1B	6.856	1.615e-07	1.478	0.4642	no	6.675	2.187e-09	2.468	0.03465	yes
DC_C5_CLEC9A	11.32	7.711e-12	2.617	0.08615	no	8.711	2.47e-11	2.663	0.03745	yes
DC_C4_CD207	14.3	5.08e-13	4.25	0.01227	yes	10.86	3.828e-12	2.96	0.03967	yes
Myeloid_C1_STMN1	8.678	5.352e-09	1.778	0.4195	no	7.925	2.359e-10	2.536	0.04438	yes
pDC_C1_JCHAIN	9.821	5.027e-08	0.8544	1	no	8.336	3.381e-10	2.354	0.07955	no
B_C5_IFIT3	15.7	5.939e-11	2.487	0.2209	no	16.37	2.189e-12	3.385	0.07975	no
DC_C2_CLEC10A	7.405	4.005e-09	1.759	0.299	no	7.959	6.352e-10	2.243	0.0918	no
B_C9_RGS13	20.43	2.96e-13	4.417	0.04728	yes	14.95	1.423e-12	2.855	0.1115	no
CD4_C12_STMN1	8.368	1.984e-07	1.361	0.6602	no	7.821	1.29e-07	2.35	0.1122	no
B_C7_FCER2	18.07	3.827e-12	2.722	0.1967	no	14.48	1.734e-12	2.743	0.1198	no
Plamsa_C4_MKI67	14.2	6.994e-10	3.618	0.07036	no	8.977	1.378e-09	2.213	0.1297	no
EP_C11_C20orf85	7.362	3.228e-08	1.989	0.1655	no	12.24	1.513e-10	2.595	0.133	no
Mast_C1_TPSB2	26.72	1.744e-10	2.691	0.3499	no	11.96	7.321e-10	2.553	0.1374	no
mCAF_C1_ACTA2	3.931	0.004624	0	0.406	no	2.365	0.0602	0	0.165	no
CD4_C8_CXCR5	13.42	2.617e-07	1.355	0.5432	no	8.91	3.649e-07	2.247	0.1741	no
TAM_C1_MMP9	7.816	4.551e-08	1.134	0.6977	no	7.471	1.421e-09	2.098	0.1802	no
DC_C1_S100A12	15.78	2.604e-10	1.359	0.5423	no	10.23	3.304e-10	1.994	0.2159	no
EP_C7_MMP7	8.444	1.774e-07	0.686	1	no	6.24	3.124e-08	1.788	0.2171	no
all_2	22.04	9.651e-11	3.9	0.122	no	15.84	2.408e-10	2.482	0.2216	no
CD4_C7_ISG15	10.55	3.33e-07	1.937	0.3021	no	6.329	3.303e-05	1.921	0.2297	no
EP_C6_LMP1	13.55	9.093e-10	2.923	0.106	no	4.368	5.353e-05	1.696	0.2351	no
B_C3_NR4A2	23.81	1.026e-11	2.279	0.39	no	14.28	1.519e-10	2.232	0.2541	no
EP_C5_IFIT3	4.836	0.0004021	2.176	0.1343	no	4.829	3.303e-07	1.592	0.2862	no
EP_C3_HLA	12.73	5.747e-09	1.972	0.2953	no	4.824	3.335e-07	1.59	0.2866	no
TAM_C2_APOE	6.825	6.681e-08	1.831	0.2887	no	7.222	5.294e-09	1.712	0.3067	no
CD4_C3_ITGB1	13.47	2.528e-07	1.361	0.5418	no	9.466	2.39e-06	1.913	0.3072	no
EP_C8_SLPI	4.847	0.0003966	1.635	0.4368	no	6.629	3.903e-08	1.665	0.3154	no
NK_C3_CX3CR1	9.367	2.63e-06	0.9462	1	no	6.816	5.329e-08	1.661	0.3172	no
CD4_C2_IL7R	8.605	1.303e-05	0.9662	1	no	6.269	0.0005282	1.82	0.3256	no
CD8_C9_CCL4L2	7.007	9.136e-07	1.131	0.6982	no	6.565	4.474e-08	1.599	0.3293	no
Plasma_C2_IGHA	21.04	3.876e-09	0	1	no	26.53	1.892e-10	2.675	0.3515	no
EP_C2_EPCAM	24.29	5.337e-08	2.723	0.3466	no	29.14	6.808e-10	2.674	0.3516	no
Plasma_C3_IGLV6_57	9.524	6.831e-09	2.011	0.2124	no	10.27	3.592e-08	1.693	0.3545	no
Treg_C2_AC133644.2	15.02	2.914e-08	1.53	0.5042	no	10.2	3.821e-08	1.679	0.3579	no
NK_C7_STMN1	8.577	1.722e-07	2.093	0.1983	no	5.734	4.698e-07	1.478	0.3609	no
B_C4_CXCR4	24.05	9.059e-12	2.303	0.387	no	23.34	1.337e-11	2.236	0.3957	no
B_C6_FCRL4	15.54	1.517e-11	2.275	0.2475	no	9.693	1.699e-10	1.761	0.4213	no
CD4_C9_CXCL13	10.87	7.513e-08	1.828	0.3237	no	7.33	2.259e-07	1.582	0.4449	no
CD4_C10_LAG3	10.15	1.284e-07	1.705	0.3514	no	6.428	1.956e-06	1.496	0.4606	no
DC_C3_LAMP3	8.132	1.034e-08	0.5504	1	no	8.199	1.165e-09	1.468	0.4663	no
Mono_C1_CD14	11.68	1.235e-08	1.043	1	no	6.582	2.753e-07	1.421	0.477	no
CD8_C2_IL7R	7.061	2.228e-06	0.6199	1	no	6.787	1.886e-07	1.413	0.4786	no
B_C1_TCL1A	18.42	1.553e-11	1.507	0.5093	no	19.86	9.339e-12	1.662	0.4795	no
Endo_C3_GJA5	3.534	0.001577	0	0.1761	no	2.698	0.002062	0.5965	0.4831	no
Mono_C2_FCGR3A	10.27	3.628e-08	0.8987	1	no	4.426	0.0001331	0.394	0.5088	no
mCAF_C2_RGS5	2.384	0.07653	0	0.259	no	2.376	0.05655	0.4003	0.513	no
iCAF_C1_MMP11	3.01	0.01499	0.4352	0.7235	no	1.747	0.2246	0.3536	0.5207	no
TAM_C4_SPP1	6.272	2.374e-06	0.5223	1	no	5.689	2.172e-07	1.416	0.5334	no
EP_C10_HILPDA	7.31	2.314e-07	1.577	0.4458	no	4.38	5.24e-05	1.361	0.5421	no
EP_C9_MMP10	4.641	3.161e-05	1.44	0.5304	no	4.152	8.288e-05	1.29	0.5562	no
B_C10_FGR	22.32	3.478e-12	1.921	0.437	no	17.32	7.244e-12	1.305	0.5564	no
CD4_C1_LEF1	11.99	7.284e-06	1.517	0.5071	no	7.218	0.00077	1.22	0.5781	no
Endo_C2_PLVAP	5.044	1.562e-05	0.4011	0.5138	no	3.083	0.001522	0.5272	0.5831	no
EP_C4_KIT	4.87	0.0003837	2.19	0.1322	no	4.137	1.367e-05	1.301	0.5942	no
EP_C1_HMGB2	8.52	1.861e-08	1.788	0.4186	no	4.492	1.551e-06	1.301	0.5942	no
Treg_C1_RTKN2	21.5	3.191e-09	1.97	0.4292	no	12.39	1.102e-07	1.137	0.6016	no
B_C2_ITGB1	19.24	4.875e-11	1.727	0.4671	no	14.49	1.263e-10	1.132	0.6031	no
CD4_C6_CXCR4	9.661	1.994e-06	0.9754	1	no	5.192	0.001272	1.504	0.6448	no
CD4_C4_IFIT3	11.51	1.779e-07	2.114	0.2712	no	5.183	0.001294	1.502	0.6449	no
CD4_C11_NR4A1	10.59	1.003e-07	2.671	0.1266	no	4.622	0.002209	1.338	0.6632	no
MAIT_SLC4A10	9.086	2.938e-06	0.9184	1	no	6.088	4.285e-05	1.231	0.6794	no
CD8_C8_CXCL13	9.073	1.042e-07	0.7415	1	no	6.21	1.106e-06	0.4612	0.7201	no
iCAF_C2_PTGDS	3.426	0.00312	0.3842	0.5133	no	2.502	0.04661	0.4209	0.7258	no
iCAF_C3_CFD	3.258	0.01187	0.932	1	no	2.543	0.03114	1.104	0.7526	no
CD8_C10_STMN1	7.161	2.711e-07	1.111	0.7025	no	5.557	6.071e-07	1.104	0.7528	no
CD8_C3_CMC1	12.44	2.792e-08	1.131	0.6033	no	8.993	3.342e-07	0.7556	1	no
CD4_C5_GZMK	11.2	7.924e-07	1.13	0.6037	no	6.223	0.0002252	0.7855	1	no
CD8_C4_CX3CR1	12.37	2.957e-08	1.125	0.6054	no	8.021	2.86e-07	0.6208	1	no
NK_C6_ISG15	7.944	9.211e-07	1.334	0.6638	no	6.42	8.299e-07	0.9559	1	no
CD8_C6_ISG15	7.997	2.888e-07	1.298	0.6689	no	6.735	5.058e-07	1.004	1	no
CD8_C1_LEF1	11.49	1.791e-07	1.053	1	no	6.013	0.0002631	0.7613	1	no
gd_T	11.42	1.92e-07	1.049	1	no	8.67	1.37e-06	0.7922	1	no
CD8_C5_CXCR4	10.84	7.722e-08	0.9749	1	no	8.34	2.036e-07	0.6776	1	no
lEndo_C1_TFF3	4.247	3.946e-05	0.9357	1	no	2.824	0.0003147	0.9534	1	no
CD8_C7_ZNF683	9.581	1.989e-07	0.8543	1	no	6.997	3.529e-07	0.5215	1	no
NK_C4_CD160	8.281	5.678e-06	0.8352	1	no	6.96	7.475e-06	0.6726	1	no
NK_C2_FGFBP2	9.358	2.555e-07	0.8345	1	no	7.562	5.58e-07	0.6123	1	no
CD8_C11_HAVCR2	8.214	6.508e-07	0.7256	1	no	5.799	2.085e-06	0.8601	1	no
NK_C1_SELL	7.148	1.559e-05	0.7208	1	no	7.83	3.16e-06	0.7191	1	no
Endo_C1_ACKR1	8.207	2.482e-07	0.7024	1	no	5.232	3.584e-05	0.9361	1	no
NK_C5_XCL1	7.38	4.384e-06	0.6763	1	no	6.498	1.753e-06	1.007	1	no
Plasma_C1_IGHG	18.42	8.576e-09	0	1	no	15.56	9.685e-06	0	1	no

### Sheet: Supplementary Tables 4
Supplementary Tables 4. Results of Cox regression survival analyses fitting variables of infiltration levels of sub cell types. The Cox regression models were used to test for the association between the infiltration level of the sub cell types (variables) and the prognosis of NPC patients (measured as disease free survival, DFS). Explain the meaning of variables in Cox regression models with exa…
Variable	N	HR	HR 95.0% CI	R2	P-value (Variable)
DC_C4_CD207	179	0.646	(0.429, 0.974)	0.171	0.037
EP_C10_HILPDA	179	2.448	(1.135, 5.281)	0.207	0.022
EP_C3_HLA	178	0.33	(0.083, 1.31)	0.118	0.115
EP_C7_MMP7	176	0.634	(0.305, 1.319)	0.091	0.223
EP_C8_SLPI	178	0.838	(0.537, 1.308)	0.063	0.436
DC_C4_CD207 / EP_C10_HILPDA	178	0.028	(0.003, 0.298)	0.284	0.003
DC_C4_CD207 / EP_C3_HLA	177	0.296	(0.049, 1.781)	0.099	0.184
DC_C4_CD207 / EP_C7_MMP7	175	0.121	(0.006, 2.299)	0.108	0.16
DC_C4_CD207 / EP_C8_SLPI	177	1.103	(0.38, 3.202)	0.046	0.857
DC_C4_CD207 × EP_C10_HILPDA	178	0.982	(0.93, 1.038)	0.058	0.525
DC_C4_CD207 × EP_C3_HLA	177	0.894	(0.822, 0.972)	0.232	0.009
DC_C4_CD207 × EP_C7_MMP7	175	0.939	(0.894, 0.987)	0.222	0.013
DC_C4_CD207 × EP_C8_SLPI	177	0.95	(0.901, 1.002)	0.15	0.061
Joint(DC_C4_CD207, EP_C10_HILPDA)	178	0.65/2.384	(0.434, 0.974)/(1.096, 5.185)	0.309	0.037/0.028
Joint(DC_C4_CD207, EP_C3_HLA)	177	0.626/0.329	(0.414, 0.946)/(0.085, 1.267)	0.244	0.026/0.106
Joint(DC_C4_CD207, EP_C7_MMP7)	175	0.622/0.697	(0.408, 0.948)/(0.334, 1.452)	0.222	0.027/0.335
Joint(DC_C4_CD207, EP_C8_SLPI)	177	0.649/0.826	(0.434, 0.972)/(0.525, 1.298)	0.187	0.036/0.407
